# Genomic epidemiology and emerging antimicrobial resistance profiles of *Salmonella* Paratyphi A in returning travellers to Australia

**DOI:** 10.64898/2026.08.20.26360952

**Authors:** Christopher H. Connor, Ryan R. Wick, Mona L. Taouk, Jessica Barnden, Sally Dougall, Jane McAllister, Louise M. Judd, Karolina Mercoulia, Benjamin P. Howden, Danielle J. Ingle

**Affiliations:** Department of Microbiology & Immunology at the Peter Doherty Institute for Infection & Immunity, University of Melbourne, Melbourne, Victoria, Australia; Centre for Pathogen Genomics, University of Melbourne, Melbourne, Victoria, Australia; Microbiological Diagnostic Unit Public Health Laboratory, Department of Microbiology & Immunology at the Peter Doherty Institute for Infection & Immunity, University of Melbourne, Melbourne, Victoria, Australia; WHO Collaborating Centre for Foodborne Disease Surveillance and Genomics at the Microbiological Diagnostic Unit Public Health Laboratory, University of Melbourne, Melbourne, Victoria, Australia; Department of Health Victoria, Melbourne, Victoria, Australia; Department of Infectious Diseases & Immunology, Austin Health, Heidelberg, Victoria, Australia

**Keywords:** Pathogen genomics, surveillance, enteric fever, antimicrobial resistance, surface antigens

## Abstract

Enteric fever is endemic to many low- and middle-income countries (LMICs), particularly those in sub-Saharan Africa, South and South-East Asia. The causative agents are typhoidal serovars of *Salmonella enterica,* including Typhi (*S.* Typhi) and Paratyphi A (SPA). There are no vaccines currently licensed for SPA, leaving antimicrobials as the only therapeutic option. Multi-drug resistance (MDR) *S.* Typhi is increasingly prevalent, but to date has not been detected in SPA. In Australia, cases of SPA are notifiable. Here we report on the genomic epidemiology of 208 cases of SPA in returned travellers to Australia, and their close contacts, from 2018 to 2025. A total of 15 unique genotypes were detected, and these were correlated with geographical regions of reported travel. There was a low incidence of antimicrobial resistance with only a single isolate carrying acquired resistance genes. Mutations in quinolone resistance determining regions were common across the genotypes, detected in 95.7% of isolates. A single isolate in a traveller returning from India was resistant to several first line antibiotics including: ampicillin, amoxicillin plus clavulanic acid, ceftriaxone, azithromycin and ciprofloxacin. The isolate carried a plasmid encoding an extended spectrum beta-lactamase (*bla*_CTX-M-231_), two macrolide resistance genes (*mphA* and *ermB*) and a quinolone resistance gene (*qnrS1*). Elements of the pangenome were explored, with stable maintenance of small plasmids encoding hypothetical proteins detected in four genotypes. Copy number variation in genes encoding surface antigen biosynthesis genes were detected in six genotypes. These biosynthesis genes are targets for one of the two SPA vaccines in development, and the potential variation in surface antigens could have implications for vaccine efficacy. Linking epidemiological data with genomic studies of SPA provides an opportunity to improve understanding of the emergence, spread and risk of drug-resistant SPA infections, and to better inform empirical treatment guidelines in returned travellers.

**AUTHOR SUMMARY:** Enteric fever is a disease characterised by a prolonged fever, fatigue and diarrhoea. The burden of disease is disproportionately experienced in children <5years in low-and middle-income countries. One of the causative agents is *Salmonella enterica* serovar Paratyphi A (SPA). There is no licensed vaccine for SPA, leaving antibiotics as the only treatment option. Increasing antimicrobial resistance (AMR) in SPA is of concern. Enteric fever is not endemic in Australia but can be acquired by individuals travelling to high-risk regions, such as Sub-Saharan Africa, South and South-East Asia. Using genomics on SPA isolates collected from returned travellers allows for informal surveillance of disease across a range of geographical regions. Rates of AMR were low, however there was a single case with a multi-drug-resistant profile. Concerningly this resistance could be easily spread between pathogens, highlighting the need to continued surveillance of this disease. Further, differences in genes involved in surface antigens was detected, which may have implications for the development of vaccines.
