## Supplementary Tables for "Genomic epidemiology and emerging antimicrobial resistance profiles of *Salmonella* Paratyphi A in returning travellers to Australia"

### Sheet: Table S1. Accession
Supplementary Table 1. List of isolate identifiers.
SampleID	BioSample	BioProject	Short-read SRA Accession	ONT SRA Accession	ONT Flowcell	YearOfCollection	ParaType_Genotype	ParaType_Mutations	abriTAMR_Quinolone	abriTAMR_Ampicillin.Chloramphenicol.Quinolone.Rifampin.Tetracycline	abriTAMR_Azithromycin.Erythromycin.Spiramycin.Telithromycin	abriTAMR_Beta.lactam	abriTAMR_ESBL	abrtiTAMR_Clindamycin.Erythromycin.Streptogramin.b
AUSMDU00017808	SAMN40405419	PRJNA857539	SRR28295245			2018	2.4.2	gyrA-S83F,rmlD-G262S	gyrA_S83F
AUSMDU00018156	SAMN40405420	PRJNA857539	SRR28295244			2018	2.4.1	gyrA-S83F	gyrA_S83F
AUSMDU00019873	SAMN40405422	PRJNA857539	SRR28295222	SRR32486224	ONT R10	2018	2.4	No_mutation
AUSMDU00019950	SAMN40405424	PRJNA857539	SRR28295200			2018	2.4.2	gyrA-S83F,rmlD-G262S	gyrA_S83F
AUSMDU00020349	SAMN40405426	PRJNA857539	SRR28295178			2018	2.4	No_mutation
AUSMDU00020378	SAMN40405427	PRJNA857539	SRR28295167			2018	2.4.2	gyrA-S83F,rmlD-G262S,wzx-G329D	gyrA_S83F
AUSMDU00021481	SAMN37820203	PRJNA857539	SRR26463158			2018	2.4	No_mutation
AUSMDU00021578	SAMN37820208	PRJNA857539	SRR26463085			2018	2.4	No_mutation
AUSMDU00021930	SAMN37820228	PRJNA857539	SRR26463384			2018	2.4	No_mutation
AUSMDU00023959	SAMN37820302	PRJNA857539	SRR26463449			2018	2.4	No_mutation
AUSMDU00023985	SAMN37820306	PRJNA857539	SRR26463444			2018	2.3.4	gyrA-S83Y	gyrA_S83Y
AUSMDU00024150	SAMN37820309	PRJNA857539	SRR26463441	SRR32486213	ONT R10	2018	2.3.1	gyrA-S83F,wzx-G329D	gyrA_S83F
AUSMDU00024661	SAMN31058148	PRJNA857539	SRR21734863			2019	2.3.1	gyrA-S83F	gyrA_S83F
AUSMDU00024970	SAMN31058169	PRJNA857539	SRR21734838			2019	2.3.1	gyrA-S83F,wzx-G329D	gyrA_S83F
AUSMDU00025022	SAMN31058175	PRJNA857539	SRR21734833			2019	2.4.2	gyrA-S83F,rmlD-G262S	gyrA_S83F
AUSMDU00025023	SAMN31058176	PRJNA857539	SRR21734832			2019	2.4.2	gyrA-S83F,rmlD-G262S	gyrA_S83F
AUSMDU00025114	SAMN31058181	PRJNA857539	SRR21734827	SRR32486212	ONT R10	2019	2.4.2	gyrA-S83F,rmlD-G262S	gyrA_S83F
AUSMDU00025136	SAMN31058186	PRJNA857539	SRR21734821			2019	2.4.3	gyrA-S83F	gyrA_S83F
AUSMDU00025227	SAMN31058190	PRJNA857539	SRR21734817			2019	2.3.3	gyrA-S83F,prt-C249C	gyrA_S83F
AUSMDU00025595	SAMN31058216	PRJNA857539	SRR21734596			2019	2.4.2	gyrA-S83F,rmlD-G262S	gyrA_S83F
AUSMDU00025740	SAMN31058222	PRJNA857539	SRR21734589			2019	2.3.1	gyrA-S83F,wzx-G329D	gyrA_S83F
AUSMDU00025866	SAMN31058230	PRJNA857539	SRR21734195			2019	2.3.3	gyrA-S83F,prt-C249C	gyrA_S83F
AUSMDU00025930	SAMN31058236	PRJNA857539	SRR21734188			2019	2.3.3	gyrA-S83F,prt-C249C	gyrA_S83F
AUSMDU00026443	SAMN31058266	PRJNA857539	SRR21734522			2019	2.4.2	gyrA-S83F,rmlD-G262S	gyrA_S83F
AUSMDU00026787	SAMN31058285	PRJNA857539	SRR21734807			2019	2.3.1	gyrA-S83F	gyrA_S83F
AUSMDU00027113	SAMN31058291	PRJNA857539	SRR21734796			2019	2.3.1	gyrA-S83F	gyrA_S83F
AUSMDU00027142	SAMN31058299	PRJNA857539	SRR21734793			2019	2.4.2	gyrA-S83F,rmlD-G262S	gyrA_S83F
AUSMDU00027147	SAMN31058300	PRJNA857539	SRR21734792			2019	2.4.1	gyrA-S83F,rmlB-H176Y	gyrA_S83F
AUSMDU00027533	SAMN31058315	PRJNA857539	SRR21734580			2019	2.4.1	gyrA-S83F	gyrA_S83F	ramR_T18P
AUSMDU00027801	SAMN31058331	PRJNA857539	SRR21734565			2019	2.3.2	gyrA-S83F	gyrA_S83F
AUSMDU00028165	SAMN31058337	PRJNA857539	SRR21734559			2019	2.4.1	gyrA-S83F,rmlB-H176Y	gyrA_S83F
AUSMDU00028359	SAMN31058349	PRJNA857539	SRR21734158			2019	2.4.1	gyrA-S83F,rmlB-H176Y	gyrA_S83F
AUSMDU00028983	SAMN40405430	PRJNA857539	SRR28295242			2019	2.4.1	gyrA-S83F,rmlB-H176Y	gyrA_S83F
AUSMDU00029268	SAMN37820477	PRJNA857539	SRR26462830	SRR32486211	ONT R10	2019	2.0.1	gyrA-S83F	gyrA_S83F
AUSMDU00029401	SAMN37820480	PRJNA857539	SRR26462827			2019	2.0.1	gyrA-S83F	gyrA_S83F
AUSMDU00029447	SAMN31058399	PRJNA857539	SRR21734471			2019	2.0.1	gyrA-S83F	gyrA_S83F
AUSMDU00029615	SAMN31058410	PRJNA857539	SRR21734766			2019	2.3.4	gyrA-S83Y	gyrA_S83Y
AUSMDU00029763	SAMN31058417	PRJNA857539	SRR21734757			2019	2.3.4	gyrA-S83Y	gyrA_S83Y
AUSMDU00030525	SAMN31058438	PRJNA857539	SRR21734333			2019	2.3.4	gyrA-S83Y	gyrA_S83Y
AUSMDU00030826	SAMN31058454	PRJNA857539	SRR21734130	SRR32486210	ONT R10	2019	2.4.2	gyrA-S83F,rmlD-G262S	gyrA_S83F
AUSMDU00034560	SAMN31058579	PRJNA857539	SRR21734100			2019	2.4.2	gyrA-S83F,rmlD-G262S	gyrA_S83F
AUSMDU00036309	SAMN31058648	PRJNA857539	SRR21734696			2019	2.3.1	gyrA-S83F	gyrA_S83F
AUSMDU00036431	SAMN31058651	PRJNA857539	SRR21734693			2019	2.3.1	gyrA-S83F	gyrA_S83F
AUSMDU00036890	SAMN31058672	PRJNA857539	SRR21734284			2019	2.0.1	gyrA-S83F	gyrA_S83F
AUSMDU00037356	SAMN31058685	PRJNA857539	SRR21734270			2019	2.4.1	gyrA-S83F,gyrA-D87N	gyrA_D87N,gyrA_S83F
AUSMDU00037610	SAMN31058698	PRJNA857539	SRR21734063			2019	2.4.2	gyrA-S83F,rmlD-G262S	gyrA_S83F
AUSMDU00037746	SAMN31058700	PRJNA857539	SRR21734061			2019	2.3.4	gyrA-S83Y	gyrA_S83Y
AUSMDU00037779	SAMN31058702	PRJNA857539	SRR21734059			2019	2.3.2	gyrA-S83Y	gyrA_S83Y
AUSMDU00038374	SAMN31058732	PRJNA857539	SRR21734394			2019	2.3.1	gyrA-S83F	gyrA_S83F
AUSMDU00038724	SAMN40405431	PRJNA857539	SRR28295241			2019	2.3.2	gyrA-S83F	gyrA_S83F
AUSMDU00040589	SAMN40405433	PRJNA857539	SRR28295239			2020	2.0.1	gyrA-S83F	gyrA_S83F
AUSMDU00040630	SAMN37820784	PRJNA857539	SRR26462937			2020	2.4.8	gyrA-S83F	gyrA_S83F
AUSMDU00041495	SAMN37820816	PRJNA857539	SRR26463523			2020	2.3.4	gyrA-S83Y	gyrA_S83Y
AUSMDU00041742	SAMN37820826	PRJNA857539	SRR26463512			2020	2.3.3	gyrA-S83F,prt-C249C	gyrA_S83F
AUSMDU00041863	SAMN37820827	PRJNA857539	SRR26463511	SRR32486209	ONT R10	2020	2.4.6	gyrA-S83F,gyrA-D87N	gyrA_D87N,gyrA_S83F
AUSMDU00041914	SAMN37820832	PRJNA857539	SRR26463506			2020	2.3.3	gyrA-S83F,prt-C249C	gyrA_S83F
AUSMDU00042180	SAMN37820838	PRJNA857539	SRR26463499			2020	2.3.3	gyrA-S83F,prt-C249C	gyrA_S83F
AUSMDU00042319	SAMN37820850	PRJNA857539	SRR26463152			2020	2.3.3	gyrA-S83F,prt-C249C,wzx-G329D	gyrA_S83F
AUSMDU00042370	SAMN37820854	PRJNA857539	SRR26463147			2020	2.3.1	gyrA-S83F,wzx-G329D	gyrA_S83F
AUSMDU00042372	SAMN37820855	PRJNA857539	SRR26463146			2020	2.3.2	gyrA-S83F	gyrA_S83F
AUSMDU00042643	SAMN37820866	PRJNA857539	SRR26463134			2020	2.3.1	gyrA-S83F,wzx-G329D	gyrA_S83F
AUSMDU00043618	SAMN37820880	PRJNA857539	SRR26462927			2020	2.3.3	gyrA-S83F,prt-C249C	gyrA_S83F
AUSMDU00043639	SAMN37820883	PRJNA857539	SRR26462924			2020	2.4.3	gyrA-S83F,wzx-G329D	gyrA_S83F
AUSMDU00043746	SAMN37820886	PRJNA857539	SRR26462920			2020	2.3.4	gyrA-S83Y	gyrA_S83Y
AUSMDU00043765	SAMN37820889	PRJNA857539	SRR26462917			2020	2.3.4	gyrA-S83Y	gyrA_S83Y
AUSMDU00043835	SAMN37820891	PRJNA857539	SRR26462915			2020	2.4.2	gyrA-S83F,rmlD-G262S,wzx-G329D	gyrA_S83F
AUSMDU00044227	SAMN37820908	PRJNA857539	SRR26463208			2020	2.4.6	gyrA-S83F	gyrA_S83F
AUSMDU00044329	SAMN37820915	PRJNA857539	SRR26463200			2020	2.4.6	gyrA-S83F	gyrA_S83F
AUSMDU00044581	SAMN37820922	PRJNA857539	SRR26463193			2020	2.4.2	gyrA-S83F,rmlD-G262S	gyrA_S83F
AUSMDU00045173	SAMN37820939	PRJNA857539	SRR26463483			2020	2.4.2	gyrA-S83F,rmlD-G262S	gyrA_S83F
AUSMDU00045188	SAMN37820940	PRJNA857539	SRR26463482			2020	2.4.3	gyrA-S83F	gyrA_S83F
AUSMDU00062670	SAMN40405435	PRJNA857539	SRR28295237			2021	2.4.2	gyrA-S83F,rmlD-G262S	gyrA_S83F
AUSMDU00063078	SAMN40405436	PRJNA857539	SRR28295236			2021	2.4.2	gyrA-S83F,rmlD-G262S	gyrA_S83F
AUSMDU00067293	SAMN40405438	PRJNA857539	SRR28295234			2022	2.4.2	gyrA-S83F,rmlD-G262S	gyrA_S83F
AUSMDU00068683	SAMN40405440	PRJNA857539	SRR28295231			2022	2.3.3	gyrA-S83F,prt-C249C	gyrA_S83F
AUSMDU00068971	SAMN40405442	PRJNA857539	SRR28295229			2022	2.3.3	gyrA-S83F,prt-C249C,wzx-G329D	gyrA_S83F,gyrB_E466D
AUSMDU00069140	SAMN40405443	PRJNA857539	SRR28295228			2022	2.3.3	gyrA-S83F,prt-C249C	gyrA_S83F,gyrB_E466D
AUSMDU00069467	SAMN40405445	PRJNA857539	SRR28295226			2022	2.3.3	gyrA-S83F,prt-C249C	gyrA_S83F
AUSMDU00069927	SAMN40405446	PRJNA857539	SRR28295225			2022	2.3.3	gyrA-S83F,prt-C249C	gyrA_S83F
AUSMDU00070142	SAMN40405447	PRJNA857539	SRR28295224	SRR32486223	ONT R10	2022	2.3.2	gyrA-S83F,wzx-G329D	gyrA_S83F
AUSMDU00071085	SAMN40405449	PRJNA857539	SRR28295221			2022	2.4.2	gyrA-S83F,rmlD-G262S	gyrA_S83F
AUSMDU00071366	SAMN40405450	PRJNA857539	SRR28295220			2022	2.3.4	gyrA-S83Y,wzx-G329D	gyrA_S83Y
AUSMDU00071399	SAMN40405451	PRJNA857539	SRR28295219			2022	2.4.5	gyrA-S83F	gyrA_S83F
AUSMDU00072450	SAMN40405452	PRJNA857539	SRR28295218			2022	2.4.1	gyrA-S83F	gyrA_S83F
AUSMDU00072596	SAMN40405453	PRJNA857539	SRR28295217			2022	2.4.2	gyrA-S83F,rmlD-G262S	gyrA_S83F
AUSMDU00073608	SAMN40405456	PRJNA857539	SRR28295214			2022	2.4.5	gyrA-S83F	gyrA_S83F
AUSMDU00074514	SAMN40405457	PRJNA857539	SRR28295213			2022	2.4.1	gyrA-S83F	gyrA_S83F
AUSMDU00074708	SAMN40405459	PRJNA857539	SRR28295210			2022	2.4.3	gyrA-S83F	gyrA_S83F
AUSMDU00076330	SAMN40405461	PRJNA857539	SRR28295208			2022	2.4.2	gyrA-S83F,rmlD-G262S	gyrA_S83F
AUSMDU00076351	SAMN40405462	PRJNA857539	SRR28295207			2022	2.4.1	gyrA-S83F	gyrA_S83F
AUSMDU00076992	SAMN62060486	PRJNA857539	SRR39911544			2022	2.4.1	gyrA-S83F	gyrA_S83F
AUSMDU00077235	SAMN40405463	PRJNA857539	SRR28295206			2022	2.3.4	gyrA-S83Y,wzx-G329D	gyrA_S83Y
AUSMDU00078333	SAMN40405465	PRJNA857539	SRR28295204			2022	2.4.2	gyrA-S83F,rmlD-G262S	gyrA_S83F
AUSMDU00079011	SAMN40405466	PRJNA857539	SRR28295203			2022	2.4.2	gyrA-S83F,rmlD-G262S	gyrA_S83F
AUSMDU00079526	SAMN40405467	PRJNA857539	SRR28295202			2022	2.4.1	gyrA-S83F,wzx-G329D	gyrA_S83F
AUSMDU00079942	SAMN40405468	PRJNA857539	SRR28295201			2022	2.3.3	gyrA-S83F,prt-C249C	gyrA_S83F
AUSMDU00079965	SAMN40405469	PRJNA857539	SRR28295199			2022	2.4.3	gyrA-S83F	gyrA_S83F
AUSMDU00080230	SAMN40405470	PRJNA857539	SRR28295198			2022	2.3.2	gyrA-S83Y	gyrA_S83Y
AUSMDU00081043	SAMN40405471	PRJNA857539	SRR28295197			2023	2.3.2	gyrA-S83Y	gyrA_S83Y
AUSMDU00082064	SAMN40405473	PRJNA857539	SRR28295195			2023	2.4.2	gyrA-S83F,rmlD-G262S	gyrA_S83F
AUSMDU00082066	SAMN40405474	PRJNA857539	SRR28295194			2023	2.3.4	gyrA-S83Y	gyrA_S83Y
AUSMDU00082134	SAMN40405475	PRJNA857539	SRR28295193			2023	2.4.8	gyrA-S83F	gyrA_S83F
AUSMDU00082329	SAMN40405477	PRJNA857539	SRR28295191			2023	2.4.2	gyrA-S83F,rmlD-G262S	gyrA_S83F
AUSMDU00082584	SAMN40405478	PRJNA857539	SRR28295190			2023	2.3.4	gyrA-S83Y	gyrA_S83Y
AUSMDU00082615	SAMN40405479	PRJNA857539	SRR28295188			2023	2.4.2	gyrA-S83F,rmlD-G262S	gyrA_S83F
AUSMDU00082634	SAMN40405480	PRJNA857539	SRR28295187			2023	2.3.2	gyrA-S83F	gyrA_S83F
AUSMDU00082691	SAMN40405481	PRJNA857539	SRR28295186			2023	2.4.5	gyrA-S83Y	gyrA_S83Y
AUSMDU00082864	SAMN40405483	PRJNA857539	SRR28295184			2023	2.3.4	gyrA-S83Y	gyrA_S83Y
AUSMDU00082980	SAMN40405485	PRJNA857539	SRR28295182			2023	2.4.2	gyrA-S83F,rmlD-G262S,wzx-G329D	gyrA_S83F
AUSMDU00083201	SAMN40405486	PRJNA857539	SRR28295181			2023	2.3.3	gyrA-S83F,prt-C249C	gyrA_S83F
AUSMDU00083232	SAMN40405488	PRJNA857539	SRR28295179			2023	2.3.4	gyrA-S83Y	gyrA_S83Y
AUSMDU00083237	SAMN40405489	PRJNA857539	SRR28295177			2023	2.3.2	gyrA-S83Y	gyrA_S83Y
AUSMDU00083498	SAMN40405491	PRJNA857539	SRR28295175			2023	2.4	No_mutation
AUSMDU00083707	SAMN40405492	PRJNA857539	SRR28295174			2023	2.3.3	gyrA-S83F,prt-C249C	gyrA_S83F
AUSMDU00083757	SAMN40405493	PRJNA857539	SRR28295173			2023	2.3.3	gyrA-S83F,prt-C249C	gyrA_S83F
AUSMDU00084367	SAMN40405495	PRJNA857539	SRR28295171			2023	2.4.1	gyrA-S83F	gyrA_S83F
AUSMDU00085021	SAMN40405497	PRJNA857539	SRR28295169			2023	2.3.3	gyrA-S83F,prt-C249C	gyrA_S83F
AUSMDU00085148	SAMN40405498	PRJNA857539	SRR28295168			2023	2.4.2	gyrA-S83F,rmlD-G262S	gyrA_S83F
AUSMDU00085333	SAMN40405499	PRJNA857539	SRR28295166			2023	2.3.3	gyrA-S83F,prt-C249C	gyrA_S83F
AUSMDU00086161	SAMN40405500	PRJNA857539	SRR28295165			2023	2.4.2	gyrA-S83F,rmlD-G262S	gyrA_S83F
AUSMDU00086183	SAMN40405501	PRJNA857539	SRR28295164			2023	2.3.3	gyrA-S83F,prt-C249C	gyrA_S83F
AUSMDU00086755	SAMN40405503	PRJNA857539	SRR28295162			2023	2.4.5	gyrA-S83Y	gyrA_S83Y
AUSMDU00086821	SAMN40405504	PRJNA857539	SRR28295161			2023	2.4.4	gyrA-S83Y	gyrA_S83Y
AUSMDU00086851	SAMN40405505	PRJNA857539	SRR28295160			2023	2.4.2	gyrA-S83F,rmlD-G262S	gyrA_S83F
AUSMDU00087218	SAMN40405506	PRJNA857539	SRR28295159			2023	2.3.4	gyrA-S83Y	gyrA_S83Y
AUSMDU00087734	SAMN40405510	PRJNA857539	SRR28295155			2023	2.4.3	gyrA-S83F	gyrA_S83F
AUSMDU00088146	SAMN40405511	PRJNA857539	SRR28295154			2023	2.3.4	gyrA-S83Y	gyrA_S83Y
AUSMDU00091330	SAMN40405512	PRJNA857539	SRR28295153			2023	2.4.2	gyrA-S83F,rmlD-G262S	gyrA_S83F
AUSMDU00091465	SAMN40405513	PRJNA857539	SRR28295152	SRR32486208	ONT R10	2023	2.3	gyrA-D87N,wzx-G329D	gyrA_D87N
AUSMDU00091702	SAMN40405514	PRJNA857539	SRR28295151			2023	2.4.2	gyrA-S83F,rmlD-G262S	gyrA_S83F
AUSMDU00093077	SAMN41413166	PRJNA857539	SRR29048135			2023	2.4.8	gyrA-S83F	gyrA_S83F
AUSMDU00093235	SAMN41413167	PRJNA857539	SRR29048134			2023	1.2.2	gyrA-S83F,rmlC-E157K	gyrA_S83F
AUSMDU00093461	SAMN41413170	PRJNA857539	SRR29048130	SRR40106227	ONT R9	2023	2.3.3	gyrA-S83F,prt-C249C	gyrA_S83F
AUSMDU00093654	SAMN41413173	PRJNA857539	SRR29048127			2023	2.3.3	gyrA-S83F,prt-C249C	gyrA_S83F
AUSMDU00093823	SAMN41413178	PRJNA857539	SRR29047989			2023	2.3.2	gyrA-S83F,wzx-G329D	gyrA_S83F
AUSMDU00093846	SAMN41413177	PRJNA857539	SRR29047990			2023	2.3.3	gyrA-S83F,prt-C249C	gyrA_S83F
AUSMDU00094191	SAMN41413183	PRJNA857539	SRR29047983			2023	2.4.2	gyrA-S83F,rmlD-G262S	gyrA_S83F
AUSMDU00094396	SAMN41413185	PRJNA857539	SRR29047981			2023	2.4.4	gyrA-S83Y	gyrA_S83Y
AUSMDU00094439	SAMN41413186	PRJNA857539	SRR29047980			2023	2.3.4	gyrA-S83Y	gyrA_S83Y
AUSMDU00094583	SAMN41413187	PRJNA857539	SRR29047979			2023	2.4.2	gyrA-S83F,rmlD-G262S	gyrA_S83F
AUSMDU00094812	SAMN62060488	PRJNA857539	SRR39911533			2023	2.3.3	gyrA-S83F,prt-C249C	gyrA_S83F
AUSMDU00094853	SAMN41413189	PRJNA857539	SRR29047976			2024	2.3.3	gyrA-S83F,prt-C249C	gyrA_S83F
AUSMDU00094883	SAMN41413190	PRJNA857539	SRR29047975			2024	2.3.2	gyrA-S83F	gyrA_S83F
AUSMDU00095719	SAMN41413236	PRJNA857539	SRR29047828			2024	2.4.5	gyrA-S83Y	gyrA_S83Y
AUSMDU00096064	SAMN62060489	PRJNA857539	SRR39911532			2024	2.3.3	gyrA-S83F,prt-C249C	gyrA_S83F
AUSMDU00096529	SAMN62060490	PRJNA857539	SRR39911531			2024	2.3.2	gyrA-S83Y	gyrA_S83Y
AUSMDU00096578	SAMN62060491	PRJNA857539	SRR39911530			2024	2.4	gyrA-S83F	gyrA_S83F
AUSMDU00096659	SAMN62060492	PRJNA857539	SRR39911529			2024	2.4.5	gyrA-S83Y	gyrA_S83Y
AUSMDU00096761	SAMN62060493	PRJNA857539	SRR39911528			2024	2.4.2	gyrA-S83F,rmlD-G262S	gyrA_S83F
AUSMDU00096859	SAMN62060494	PRJNA857539	SRR39911527			2024	2.4.2	gyrA-S83F,rmlD-G262S	gyrA_S83F
AUSMDU00096877	SAMN62060495	PRJNA857539	SRR39911526			2024	2.4.3	gyrA-S83F,wzx-G329D	gyrA_S83F
AUSMDU00097139	SAMN62060496	PRJNA857539	SRR39911542			2024	2.4.2	gyrA-S83F,rmlD-G262S	gyrA_S83F
AUSMDU00097399	SAMN62060497	PRJNA857539	SRR39911541			2024	2.3.3	gyrA-S83F,prt-C249C	gyrA_S83F
AUSMDU00097434	SAMN62060498	PRJNA857539	SRR39911540			2024	2.4.2	gyrA-S83F,rmlD-G262S	gyrA_S83F
AUSMDU00097543	SAMN62060499	PRJNA857539	SRR39911539			2024	2.3.3	gyrA-S83F,prt-C249C	gyrA_S83F
AUSMDU00097759	SAMN62060500	PRJNA857539	SRR39911538			2024	2.4	No_mutation
AUSMDU00097809	SAMN62060501	PRJNA857539	SRR39911537			2024	2.4.2	gyrA-S83F,rmlD-G262S	gyrA_S83F
AUSMDU00098162	SAMN62060502	PRJNA857539	SRR39911536			2024	2.3.4	gyrA-S83Y	gyrA_S83Y
AUSMDU00098388	SAMN62060503	PRJNA857539	SRR39911535			2024	2.3.3	gyrA-S83F,prt-C249C	gyrA_S83F
AUSMDU00098803	SAMN44863104	PRJNA857539	SRR31507003			2024	2.3	gyrA-S83F	gyrA_S83F
AUSMDU00099456	SAMN44863200	PRJNA857539	SRR31507485			2024	2.4.3	gyrA-S83F	gyrA_S83F
AUSMDU00099904	SAMN44863262	PRJNA857539	SRR31507443			2024	2.3.3	gyrA-S83F,prt-C249C	gyrA_S83F
AUSMDU00099945	SAMN44863268	PRJNA857539	SRR31507293			2024	2.3.3	gyrA-S83F,prt-C249C	gyrA_S83F
AUSMDU00100028	SAMN44863292	PRJNA857539	SRR31507278			2024	2.3.3	gyrA-S83F,prt-C249C	gyrA_S83F
AUSMDU00101372	SAMN44863319	PRJNA857539	SRR31507435			2024	2.4.2	gyrA-S83F,rmlD-G262S	gyrA_S83F
AUSMDU00101582	SAMN44863324	PRJNA857539	SRR31507429			2024	2.3.3	gyrA-S83F,prt-C249C	gyrA_S83F
AUSMDU00101583	SAMN44863325	PRJNA857539	SRR31507428			2024	2.3.3	gyrA-S83F,prt-C249C	gyrA_S83F
AUSMDU00101593	SAMN44863327	PRJNA857539	SRR31507426			2024	2.4.5	gyrA-S83Y	gyrA_S83Y
AUSMDU00102552	SAMN44863422	PRJNA857539	SRR31507155			2024	2.3.3	gyrA-S83F,prt-C249C	gyrA_S83F
AUSMDU00105949	SAMN44887889	PRJNA857539	SRR31507677			2024	2.4.2	gyrA-S83F,rmlD-G262S	gyrA_S83F
AUSMDU00106051	SAMN44887902	PRJNA857539	SRR31508071			2024	2.4	No_mutation
AUSMDU00107344	SAMN44888072	PRJNA857539	SRR31507761			2024	2.4.1	gyrA-S83F	gyrA_S83F
AUSMDU00108575	SAMN44888193	PRJNA857539	SRR31507597			2024	2.4.2	gyrA-S83F,rmlD-G262S	gyrA_S83F
AUSMDU00109731	SAMN50311878	PRJNA857539	SRR34851775			2024	2.4.2	gyrA-S83F,rmlD-G262S	gyrA_S83F
AUSMDU00109864	SAMN50311907	PRJNA857539	SRR34851628			2024	2.3.4	gyrA-S83Y	gyrA_S83Y
AUSMDU00111161	SAMN50312048	PRJNA857539	SRR34852008			2024	2.3.2	gyrA-S83F	gyrA_S83F
AUSMDU00111666	SAMN50312162	PRJNA857539	SRR34851864			2024	2.4.2	gyrA-S83F,rmlD-G262S	gyrA_S83F
AUSMDU00112088	SAMN50312227	PRJNA857539	SRR34851540			2024	2.4.5	gyrA-S83Y	gyrA_S83Y
AUSMDU00112187	SAMN50312253	PRJNA857539	SRR34851511			2024	2.4.5	gyrA-S83Y,wzx-G329D	gyrA_S83Y
AUSMDU00112496	SAMN50312320	PRJNA857539	SRR34851650			2024	2.4.2	gyrA-S83F,rmlD-G262S	gyrA_S83F
AUSMDU00113253	SAMN50308684	PRJNA857539	SRR34824673			2025	2.4.2	gyrA-S83F,rmlD-G262S,wzx-G329D	gyrA_S83F
AUSMDU00114323	SAMN50308815	PRJNA857539	SRR34824782			2025	2.3.4	gyrA-S83Y	gyrA_S83Y
AUSMDU00114555	SAMN50308855	PRJNA857539	SRR34825091			2025	2.3.4	gyrA-S83Y	gyrA_S83Y
AUSMDU00114743	SAMN50308881	PRJNA857539	SRR34824872			2025	2.4.2	gyrA-S83F,rmlD-G262S	gyrA_S83F
AUSMDU00114803	SAMN50308878	PRJNA857539	SRR34824867			2025	2.4.2	gyrA-S83F,rmlD-G262S	gyrA_S83F
AUSMDU00114806	SAMN50308893	PRJNA857539	SRR34824866			2025	2.4.3	gyrA-S83F	gyrA_S83F
AUSMDU00114816	SAMN62060504	PRJNA857539	SRR39911534			2025	2.3.3	gyrA-S83F,prt-C249C	gyrA_S83F
AUSMDU00114960	SAMN50308912	PRJNA857539	SRR34824759			2025	2.4	gyrA-S83F	gyrA_S83F
AUSMDU00115364	SAMN50309008	PRJNA857539	SRR34825039	SRR40106226	ONT R9	2025	2.3.4	gyrA-S83Y	gyrA_S83Y
AUSMDU00115378	SAMN50308980	PRJNA857539	SRR34824745			2025	2.4.2	gyrA-S83F,rmlD-G262S	gyrA_S83F
AUSMDU00115515	SAMN50309040	PRJNA857539	SRR34824715			2025	2.3.3	gyrA-S83F,prt-C249C,wzx-G329D	gyrA_S83F
AUSMDU00115580	SAMN50309020	PRJNA857539	SRR34824585			2025	2.3.3	gyrA-S83F,prt-C249C	gyrA_S83F
AUSMDU00115636	SAMN50309065	PRJNA857539	SRR34825030			2025	2.4.2	gyrA-S83F,rmlD-G262S	gyrA_S83F
AUSMDU00115902	SAMN50309126	PRJNA857539	SRR34824920			2025	2.3.3	gyrA-S83F,prt-C249C	gyrA_S83F
AUSMDU00115925	SAMN50309142	PRJNA857539	SRR34824911			2025	2.4.2	gyrA-S83F,rmlD-G262S,wzx-G329D	gyrA_S83F
AUSMDU00116317	SAMN50309175	PRJNA857539	SRR34824965			2025	2.4.2	gyrA-S83F,rmlD-G262S	gyrA_S83F
AUSMDU00116396	SAMN50309199	PRJNA857539	SRR34824961			2025	2.3.3	gyrA-S83F,prt-C249C	gyrA_S83F
AUSMDU00116542	SAMN50307992	PRJNA857539	SRR34823950			2025	2.4.3	gyrA-S83F	gyrA_S83F
AUSMDU00116547	SAMN50307983	PRJNA857539	SRR34823928			2025	2.3.3	gyrA-S83F,prt-C249C	gyrA_S83F
AUSMDU00116557	SAMN50309223	PRJNA857539	SRR34824841			2025	2.3.3	gyrA-S83F,prt-C249C	gyrA_S83F
AUSMDU00116939	SAMN50308067	PRJNA857539	SRR34823779			2025	2.3.3	gyrA-S83F,prt-C249C	gyrA_S83F
AUSMDU00116940	SAMN50308049	PRJNA857539	SRR34823777			2025	2.3.3	gyrA-S83F,prt-C249C	gyrA_S83F
AUSMDU00117336	SAMN50308120	PRJNA857539	SRR34823910			2025	2.3.2	gyrA-S83F	gyrA_S83F
AUSMDU00117518	SAMN50308141	PRJNA857539	SRR34823737	SRR40106225	ONT R9	2025	2.3.3	gyrA-S83F,prt-C249C	gyrA_S83F
AUSMDU00118932	SAMN50308494	PRJNA857539	SRR34824003			2025	2.4.2	gyrA-S83F,rmlD-G262S	gyrA_S83F
AUSMDU00122156	SAMN59702821	PRJNA857539	SRR38492323			2025	2.4.2	gyrA-S83F,rmlD-G262S	gyrA_S83F
AUSMDU00122512	SAMN59702872	PRJNA857539	SRR38492891			2025	2.4.1	gyrA-S83F,rmlB-H176Y	gyrA_S83F
AUSMDU00122741	SAMN59702891	PRJNA857539	SRR38492869			2025	2.4.2	gyrA-S83F,rmlD-G262S	gyrA_S83F
AUSMDU00093977	SAMN62060487	PRJNA857539	SRR39911543	SRR40106224	ONT R9	2023	2.3.3	gyrA-S83F,prt-C249C	gyrA_S83F,qnrS1		mph(A)*	blaTEM-1	blaCTX-M-231	erm(B)*

### Sheet: Table S2. MDR Plasmid Matches
Supplementary Table 2. BLASTn matches to the MDR plasmid (pAUSMDU00093977_1) in NCBI nucleotide database. Best match reported in manuscript is based off of highest coverage and identity values.
Description	Scientific Name	Max Score	Total Score	Query Cover	E value	Per. ident	Acc. Len	Accession
Escherichia coli strain TUM9975 plasmid pMTY9975_IncFII, complete sequence	Escherichia coli	98324	128100	0.81	0	99.93	76366	CP135667.1
Shigella flexneri 1b strain sflex069 plasmid psflex069, complete sequence	Shigella flexneri 1b	85266	162700	0.91	0	99.98	93926	CP128222.1
Klebsiella variicola strain A24775 plasmid p2_A24775, complete sequence	Klebsiella variicola	85183	160900	0.91	0	99.95	92981	CP181795.1
Escherichia coli strain S1-ESP-03-A plasmid p1-S1-ESP-03-A, complete sequence	Escherichia coli	85028	142400	0.85	0	99.89	72411	CP145621.1
Klebsiella pneumoniae strain CPNKP02 plasmid pCPNKP02_AA190, complete sequence	Klebsiella pneumoniae	84967	167700	0.96	0	99.87	88723	CP193630.1
Escherichia coli strain Ecol_743 plasmid pEC743_3, complete sequence	Escherichia coli	83610	121200	0.75	0	99.94	65196	CP015072.1
Escherichia coli strain E17EC0401 plasmid pE17EC0401-1, complete sequence	Escherichia coli	83310	174100	0.81	0	99.46	146904	CP088467.1
Escherichia coli strain SH19PTE6 plasmid pYUSHP6-2, complete sequence	Escherichia coli	81621	120400	0.76	0	99.47	67125	CP073769.1
Escherichia coli strain 21AR0173 plasmid p21AR0173C, complete sequence	Escherichia coli	80912	102900	0.65	0	99.71	70135	CP195491.1
Escherichia coli MyNCGM296 plasmid pMyNCGM296 DNA, complete sequence	Escherichia coli	79654	133200	0.78	0	100	87640	LC744463.1

### Sheet: Table S3. MOBSuite Output
Supplementary Table 3. Output from MOBSuite for the dataset.
SampleID	RepGeneAccessions	RelaxaseGeneAccessions	MpfGeneAccessions	OriTGeneAccessions
AUSMDU00017808
AUSMDU00018156
AUSMDU00019873
AUSMDU00019950
AUSMDU00020349
AUSMDU00020378
AUSMDU00021481
AUSMDU00021578
AUSMDU00021930
AUSMDU00023959
AUSMDU00023985	EF088686_00008
AUSMDU00024150	EF088686_00008
AUSMDU00024661	EF088686_00008
AUSMDU00024970
AUSMDU00025022
AUSMDU00025023
AUSMDU00025114
AUSMDU00025136
AUSMDU00025227	CP000974_00005			CP016722
AUSMDU00025595
AUSMDU00025740
AUSMDU00025866	CP000974_00005			CP016722
AUSMDU00025930	CP000974_00005			CP016722
AUSMDU00026443
AUSMDU00026787	KU302809_00001
AUSMDU00027113	EF088686_00008
AUSMDU00027142
AUSMDU00027147
AUSMDU00027533
AUSMDU00027801
AUSMDU00028165
AUSMDU00028359
AUSMDU00028983
AUSMDU00029268	CP035723_00002	NC_014003_00004		NZ_CP011065
AUSMDU00029401	CP035723_00002	NC_014003_00004		NZ_CP011065
AUSMDU00029447	CP035723_00002	NC_014003_00004		NZ_CP011065
AUSMDU00029615
AUSMDU00029763	EF088686_00008
AUSMDU00030525
AUSMDU00030826
AUSMDU00034560
AUSMDU00036309	KU302809_00001
AUSMDU00036431	EF088686_00008
AUSMDU00036890	GQ470395_00001,CP041342_00001	NC_014003_00004		NZ_CP011065
AUSMDU00037356
AUSMDU00037610
AUSMDU00037746	EF088686_00008
AUSMDU00037779	CP000974_00005			CP016722
AUSMDU00038374	KU302809_00001
AUSMDU00038724
AUSMDU00040589	CP035723_00002	LT985292_00003,NC_014003_00004		NZ_CP011065
AUSMDU00040630
AUSMDU00041495
AUSMDU00041742	CP000974_00005			CP016722
AUSMDU00041863
AUSMDU00041914	CP000974_00005			CP016722
AUSMDU00042180	CP000974_00005			CP016722
AUSMDU00042319	CP000974_00005			CP016722
AUSMDU00042370	KU302809_00001
AUSMDU00042372	CP000974_00005			CP016722
AUSMDU00042643
AUSMDU00043618	CP000974_00005			CP016722
AUSMDU00043639
AUSMDU00043746	KU302809_00001
AUSMDU00043765	KU302809_00001
AUSMDU00043835
AUSMDU00044227
AUSMDU00044329
AUSMDU00044581
AUSMDU00045173
AUSMDU00045188
AUSMDU00062670
AUSMDU00063078
AUSMDU00067293
AUSMDU00068683
AUSMDU00068971	CP000974_00005			CP016722
AUSMDU00069140	CP000974_00005			CP016722
AUSMDU00069467
AUSMDU00069927
AUSMDU00070142
AUSMDU00071085
AUSMDU00071366
AUSMDU00071399
AUSMDU00072450
AUSMDU00072596
AUSMDU00073608
AUSMDU00074514
AUSMDU00074708
AUSMDU00076330
AUSMDU00076351
AUSMDU00076992
AUSMDU00077235
AUSMDU00078333
AUSMDU00079011
AUSMDU00079526
AUSMDU00079942	CP000974_00005			CP016722
AUSMDU00079965
AUSMDU00080230	CP000974_00005			CP016722
AUSMDU00081043	CP000974_00005			CP016722
AUSMDU00082064
AUSMDU00082066	EF088686_00008
AUSMDU00082134
AUSMDU00082329
AUSMDU00082584	KU302809_00001
AUSMDU00082615
AUSMDU00082634	CP000974_00005			CP016722
AUSMDU00082691
AUSMDU00082864	EF088686_00008
AUSMDU00082980
AUSMDU00083201	CP000974_00005			CP016722
AUSMDU00083232	EF088686_00008
AUSMDU00083237	CP000974_00005			CP016722
AUSMDU00083498
AUSMDU00083707	CP000974_00005			CP016722
AUSMDU00083757	CP000974_00005			CP016722
AUSMDU00084367
AUSMDU00085021	CP000974_00005			CP016722
AUSMDU00085148
AUSMDU00085333	CP000974_00005			CP016722
AUSMDU00086161
AUSMDU00086183	CP000974_00005			CP016722
AUSMDU00086755
AUSMDU00086821
AUSMDU00086851
AUSMDU00087218	KU302809_00001
AUSMDU00087734
AUSMDU00088146	KU302809_00001
AUSMDU00091330
AUSMDU00091465
AUSMDU00091702
AUSMDU00093077
AUSMDU00093235	000216__CP009767_00121,JN247852	NC_019096_00001	NC_017624_00009,NC_010860_00022,NC_019067_00043,NC_019138_00026,NC_023277_00163	CP002111
AUSMDU00093461	CP000974_00005			CP016722
AUSMDU00093654	CP000974_00005			CP016722
AUSMDU00093823
AUSMDU00093846	CP000974_00005			CP016722
AUSMDU00094191
AUSMDU00094396
AUSMDU00094439	KU302809_00001
AUSMDU00094583
AUSMDU00094812	CP000974_00005			CP016722
AUSMDU00094853	CP000974_00005			CP016722
AUSMDU00094883
AUSMDU00095719
AUSMDU00096064	CP000974_00005			CP016722
AUSMDU00096529	CP000974_00005			CP016722
AUSMDU00096578
AUSMDU00096659
AUSMDU00096761
AUSMDU00096859
AUSMDU00096877
AUSMDU00097139
AUSMDU00097399	CP000974_00005			CP016722
AUSMDU00097434
AUSMDU00097543	CP000974_00005			CP016722
AUSMDU00097759
AUSMDU00097809
AUSMDU00098162
AUSMDU00098388
AUSMDU00098803
AUSMDU00099456
AUSMDU00099904	CP000974_00005			CP016722
AUSMDU00099945	CP000974_00005			CP016722
AUSMDU00100028
AUSMDU00101372
AUSMDU00101582
AUSMDU00101583
AUSMDU00101593
AUSMDU00102552	CP000974_00005			CP016722
AUSMDU00105949
AUSMDU00106051
AUSMDU00107344
AUSMDU00108575
AUSMDU00109731
AUSMDU00109864	KU302809_00001
AUSMDU00111161
AUSMDU00111666
AUSMDU00112088
AUSMDU00112187
AUSMDU00112496
AUSMDU00113253
AUSMDU00114323	EF088686_00008
AUSMDU00114555	KU302809_00001
AUSMDU00114743
AUSMDU00114803
AUSMDU00114806
AUSMDU00114816	CP000974_00005			CP016722
AUSMDU00114960
AUSMDU00115364	KU302809_00001
AUSMDU00115378
AUSMDU00115515	CP000974_00005			CP016722
AUSMDU00115580
AUSMDU00115636
AUSMDU00115902
AUSMDU00115925
AUSMDU00116317
AUSMDU00116396	CP000974_00005			CP016722
AUSMDU00116542
AUSMDU00116547
AUSMDU00116557	CP000974_00005			CP016722
AUSMDU00116939	CP000974_00005			CP016722
AUSMDU00116940	CP000974_00005			CP016722
AUSMDU00117336	CP000974_00005			CP016722
AUSMDU00117518	CP000974_00005			CP016722
AUSMDU00118932
AUSMDU00122156
AUSMDU00122512
AUSMDU00122741

### Sheet: Table S4. Cryptic Plasmid Match
Supplementary Table 4. BLASTn matches to cryptic plasmids in NCBI nucleotide database.
Matches for pAUSMDU00093977_2 / pGY1-like
Description	Scientific Name	Max Score	Total Score	Query Cover	E value	Per. ident	Acc. Len	Accession
Salmonella paratyphi plasmid pGY1, complete sequence	Salmonella enterica subsp. enterica serovar Paratyphi A	4510	6800	1	0	100	3592	EF150947.1
Salmonella enterica subsp. enterica serovar Newport str. CVM 22462 plasmid pCFSAN000934_03, complete sequence	Salmonella enterica subsp. enterica serovar Newport str. CVM 22462	3426	5628	0.9	0	97.38	3605	CP009568.1
Salmonella enterica subsp. enterica serovar Newport strain CVM 24374 plasmid p20723-3, complete sequence	Salmonella enterica subsp. enterica serovar Newport	3426	5628	0.9	0	97.38	3605	CP051375.1
Salmonella enterica subsp. enterica serovar Newport strain FSIS1607290 plasmid pF18S009-2, complete sequence	Salmonella enterica subsp. enterica serovar Newport	3426	5630	0.9	0	97.38	3605	CP082480.1
Klebsiella pneumoniae strain STK71-E plasmid pSTK71-E-C, complete sequence	Klebsiella pneumoniae	3421	5721	0.91	0	97.33	3604	CP162194.1
Klebsiella pneumoniae strain KpC5 plasmid p4, complete sequence	Klebsiella pneumoniae	3419	5628	0.9	0	97.33	3550	CP065837.1
Salmonella enterica subsp. enterica serovar Newport str. SL254 plasmid pSL254_3, complete sequence	Salmonella enterica subsp. enterica serovar Newport str. SL254	3415	5617	0.87	0	98.95	3605	CP001112.1
Salmonella enterica subsp. enterica serovar Newport str. USDA-ARS-USMARC-1928 plasmid pSNE1-1928, complete sequence	Salmonella enterica subsp. enterica serovar Newport str. USDA-ARS-USMARC-1928	2641	5630	0.9	0	99.86	3605	CP025238.1
Klebsiella pneumoniae strain KH2 plasmid pKH2-5, complete sequence	Klebsiella pneumoniae	2346	4500	0.83	0	90.91	3494	CP102888.1
Klebsiella pneumoniae strain KH1 plasmid pKH1-5, complete sequence	Klebsiella pneumoniae	2346	4500	0.84	0	90.91	3494	CP102882.1
Matches for pAUSMDU00115364
Description	Scientific Name	Max Score	Total Score	Query Cover	E value	Per. ident	Acc. Len	Accession
Escherichia coli strain AHM9C68I plasmid pHNAH968-7, complete sequence	Escherichia coli	2809	3834	1	0	91.61	2606	CP104626.1
Escherichia coli strain S1-IND-01-A plasmid p2-S1-IND-01-A, complete sequence	Escherichia coli	2490	4836	1	0	99.49	5659	CP145659.1
Escherichia coli strain Z1322HEC0009 plasmid pZ1322HEC0009-3, complete sequence	Escherichia coli	2479	9725	1	0	99.34	11376	CP148572.1
Escherichia coli strain WCHEC025970 plasmid p5_025970, complete sequence	Escherichia coli	1899	3933	0.94	0	94.11	2573	CP036184.1
Escherichia coli strain Z1323CEC0018 plasmid pZ1323CEC0018-2, complete sequence	Escherichia coli	1513	1513	0.47	0	89.13	109058	CP148406.1
Klebsiella ornithinolytica strain CXW222 plasmid pCXW222_5, complete sequence	Klebsiella ornithinolytica	1496	1496	0.47	0	88.84	2711	CP162968.1
Klebsiella planticola strain CXW225 plasmid pCXW225_5, complete sequence	Klebsiella planticola	1496	1496	0.47	0	88.89	2711	CP162954.1
Escherichia coli strain SCEC020001 plasmid p1_020001, complete sequence	Escherichia coli	1345	2394	0.48	0	96.78	2959	CP032420.1
Escherichia coli strain WCHEC005237 plasmid p3_005237, complete sequence	Escherichia coli	1345	2394	0.48	0	96.78	2959	CP026574.2
Citrobacter portucalensis strain BY9F36 plasmid pHNBYF36-4, complete sequence	Citrobacter portucalensis	1345	2394	0.48	0	96.78	2959	CP054133.1
